# Developing Del2Phen: a novel phenotype description tool for chromosome deletions

**DOI:** 10.1101/2024.10.21.24315854

**Authors:** Eleana Rraku, Tyler D. Medina, Conny M.A. van Ravenswaaij-Arts, Mariska K. Slofstra, Morris A. Swertz, Trijnie Dijkhuizen, Lennart F. Johansson, Aafke Engwerda

**Affiliations:** University of Groningen, University Medical Center Groningen, Department of Genetics, Groningen, the Netherlands; Department of Human Genetics, Amsterdam University Medical Center, University of Amsterdam, the Netherlands; University of Galway, School of Mathematical and Statistical Sciences, Galway, Ireland; University of Groningen, University Medical Center Groningen, Groningen, Genomics Coordination Center, the Netherlands; Autism Team Northern-Netherlands, Jonx/Lentis Psychiatric Institute, Groningen, the Netherlands

**Keywords:** chromosome 6, chromosome disorder, tool, phenotype information, Chromosome 6 Project, parents

## Abstract

Information on the health-related consequences of rare chromosome disorders is often limited, posing challenges for both patients and their families. The Chromosome 6 Project aims to bridge this knowledge gap for structural aberrations involving chromosome 6 by providing parents of affected children with information on the expected phenotypes of their child. To achieve this, detailed phenotype and genotype data is collected directly from parents worldwide and supplemented with data from literature reports, resulting thus far in a dataset of over 500 individuals. This comprehensive data pool was used to develop Del2Phen, a software tool introduced in this paper that generates aberration-specific phenotype information for chromosome disorders. Del2Phen identifies individuals with a deletion or duplication similar to that of a new patient (index) and produces a clinical description for the index based on phenotypic features observed in these genotypically similar individuals. Genotypic similarity is determined using existing knowledge on the haploinsufficiency effect of genes and established gene-phenotype relationships. The optimal genotypic similarity parameters for chromosome 6 deletions were evaluated, which lead to thorough and reliable clinical descriptions based on sufficiently large groups of individuals with highly similar deletions. Although currently applied to and optimized for chromosome 6 deletions, Del2Phen can be used on deletions involving other chromosomes and is easily adapted for use on duplications, provided sufficient data is available. Del2Phen can already be used to expedite data analysis for chromosome disorders, thus aiding healthcare professionals in providing clinical care. Lastly, this tool will also be integrated into an interactive website aimed at parents of children with a chromosome 6 aberration, providing them with essential health information in an efficient and timely manner.
