## Supplementary material for "Developing Del2Phen: a novel phenotype description tool for chromosome deletions": Table S1

### Sheet: Phenotypic terms
The table below provides a list of all the phenotypic features, developmental characteristics and other clinical characteristics covered by the Chromosome 6 Questionnaire.
The terms in bold were used for determining Del2Phen's genotypic similarity parameters (see Materials and Methods 2.3).
Table S1 Phenotypic features and other clinical characteristics covered by the Chromosome 6 Questionnaire
Term*	Code
Age at submit (years; months)	age_y_m
Sex	sex
Intrauterine growth retardation	HP_0001511
Large for gestational age	HP_0001520
Oligohydramnios	HP_0001562
Polyhydramnios	HP_0001561
Reduced fetal movements	HP_0001558
Gestational age weeks	gestational_age_weeks
APGAR score at 1 minute after birth	apgar_1
APGAR score at 5 minutes after birth	apgar_5
APGAR score at 10 minutes after birth	apgar_10
Weight at birth (grams)	birth_weight
Length at birth (cm)	birth_length
Head circumference (cm)	birth_head_size
Breech presentation	HP_0001623
Caesarian section	HP_0011410
Forceps delivery	HP_0011411
Meconium stained amniotic fluid	HP_0012420
Neonatal respiratory distress	HP_0002643
Premature rupture of membranes	HP_0001788
Shoulder dystocia	HP_0011413
Ventouse delivery	HP_0011412
Abnormality of the umbilical cord	HP_0010881
Long umbilical cord	HP_0011417
Nuchal cord	HP_0012498
Short umbilical cord	HP_0001196
Single umbilical artery	HP_0001195
Abnormality of the placenta	HP_0100767
Calcified placenta	HP_0011415
Large placenta	HP_0006267
Placenta abruption	HP_0011419
Small placenta	HP_0006266
Abnormal insertion of umbilical cord	HP_0011418
Neonatal asphyxia	HP_0012768
Convulsions of newborn (newborn seizures)	ICD10_P90
Feeding problems in infancy	HP_0002033
Prolonged neonatal jaundice	HP_0006579
Temperature dysregulation necessitating an incubator	temp_dysregulation
Transient neonatal diabetes mellitus	HP_0008255
Hospitalization after birth	hospitalization
Hospitalization after birth for infection	hospitalization_infection
Hospitalization after birth for congenital problems	hospitalization_congenital
Hospitalization after birth for maternal reasons	hospitalization_maternal
Premature birth	HP_0001622
Abnormality of the skull size	HP_0000240
Macrocephaly	HP_0000256
Macrocephaly at birth	HP_0004488
Postnatal macrocephaly	HP_0005490
Hydrocephalus	HP_0000238
Microcephaly	HP_0000252
Congenital microcephaly	HP_0011451
Postnatal microcephaly	HP_0005484
Abnormality of fontanelles	HP_0011328
Large fontanelles	HP_0000239
Premature closure of fontanelles	HP_0005458
Plagiocephaly	HP_0001357
Craniosynostosis	HP_0001363
Coronal craniosynostosis	HP_0004440
Lambdoidal craniosynostosis	HP_0004443
Metopic synostosis	HP_0011330
Multiple suture craniosynostosis	HP_0011324
Sagittal craniosynostosis	HP_0004442
Operation needed for craniosynostosis	craniosynostosis_operation
Encephalocele	HP_0002084
Hypotelorism	HP_0000601
Hypertelorism	HP_0000316
Ptosis	HP_0000508
Operation needed for ptosis	ptosis_operation
Abnormal lacrimal duct morphology	HP_0011481
Abnormal oral cavity morphology	HP_0000163
Cleft upper lip	HP_0410030
Cleft lower lip	HP_0010281
Cleft palate	HP_0000175
Cleft soft palate	HP_0000185
Lip pit	HP_0100267
Median cleft lip	HP_0000161
Non-midline cleft lip	HP_0100335
Abnormality of the dentition	HP_0000164
Abnormality of dental morphology	HP_0006482
Abnormality of dental structure	HP_0011061
Delayed eruption of teeth	HP_0000684
Increased number of teeth	HP_0011069
Reduced number of teeth	HP_0009804
Periauricular skin pits	HP_0100277
Abnormality of the outer ear	HP_0000356
Aplasia/Hypoplasia of the external ear	HP_0008772
Microtia	HP_0008551
Abnormality of the auditory canal	HP_0000372
Atresia of the external auditory canal	HP_0000413
Stenosis of the external auditory canal	HP_0000402
Abnormality of the skin	HP_0000951
Aplasia cutis congenita	HP_0001057
Cafe-au-lait spot	HP_0000957
Capillary hemangiomas	HP_0005306
Cavernous hemangioma	HP_0001048
Hypopigmented skin patches	HP_0001053
Abnormality of the hair	HP_0001595
Absent hair	HP_0002298
Brittle hair	HP_0002299
Sparse hair	HP_0008070
Hirsutism	HP_0001007
Aplasia/Hypoplasia of the clavicles	HP_0006710
Abnormality of the ribs	HP_0000772
Missing ribs	HP_0000921
Rib fusion	HP_0000902
Abnormality of the thorax	HP_0000765
Pectus carinatum	HP_0000768
Pectus excavatum	HP_0000767
Supernumerary nipple	HP_0002558
Abdominal wall defect	HP_0010866
Gastroschisis	HP_0001543
Inguinal hernia	HP_0000023
Omphalocele	HP_0001539
Umbilical hernia	HP_0001537
Abnormality of the curvature of the vertebral column	HP_0010674
Hyperlordosis	HP_0003307
Kyphosis	HP_0002808
Scoliosis	HP_0002650
Abnormal vertebral morphology	HP_0003468
Absent vertebra	HP_0008465
Vertebral fusion	HP_0002948
Hemivertebrae	HP_0002937
Supernumerary vertebrae	HP_0002946
Spina bifida	HP_0002414
Sacral dimple	HP_0000960
Joint hypermobility	HP_0001382
Finger joint hypermobility	HP_0006094
Generalized joint laxity	HP_0002761
Hyperextensibility at elbow	HP_0010485
Knee joint hypermobility	HP_0045086
Flexion contracture	HP_0001371
Arthrogryposis multiplex congenita	HP_0002804
Congenital contracture	HP_0002803
Flexion contracture of finger	HP_0012785
Flexion contracture of digit	HP_0030044
Multiple joint contractures	HP_0002828
Contractures of the large joints	HP_0005781
Elbow flexion contracture	HP_0002987
Knee flexion contracture	HP_0006380
Decreased finger mobility	HP_0006135
Hip dysplasia	HP_0001385
Abnormality of the hand	HP_0001155
Aplasia/hypoplasia of fingers	HP_0006265
Finger syndactyly	HP_0006101
Hand oligodactyly	HP_0001180
Postaxial hand polydactyly	HP_0001162
Preaxial hand polydactyly	HP_0001177
Short digit	HP_0011927
Split hand	HP_0001171
Triphalangeal thumb	HP_0001199
Abnormality of the foot	HP_0001760
Abnormality of the Achilles tendon	HP_0005109
Absent toe	HP_0010760
Foot polydactyly	HP_0001829
Short toe	HP_0001831
Pes planus	HP_0001763
Positional foot deformity	HP_0005656
Split foot	HP_0001839
Toe syndactyly	HP_0001770
Abnormality of the nail	HP_0001597
Abnormality of nail color	HP_0100643
Aplasia/Hypoplasia of the nails	HP_0008386
Thick nails	HP_0001805
Thin nails	HP_0001816
Abnormality of the body height	HP_0000002
Short stature	HP_0004322
Tall stature	HP_0000098
Current height	measure_height
Current weight	measure_weight
Head circumference (cm)	measure_head
Current BMI	measure_bmi
Height at age 1	measure1_height
Weight at age 1	measure1_weight
Head circumference (cm) at age 1	measure1_head
BMI at age 1	measure1_bmi
Height at age 2	measure2_height
Weight at age 2	measure2_weight
Head circumference (cm) at age 2	measure2_head
BMI at age 2	measure2_bmi
Height at age 4	measure4_height
Weight at age 4	measure4_weight
Head circumference (cm) at age 4	measure4_head
BMI at age 4	measure4_bmi
Height at age 6	measure6_height
Weight at age 6	measure6_weight
Head circumference (cm) at age 6	measure6_head
BMI at age 6	measure6_bmi
Height at age 9	measure9_height
Weight at age 9	measure9_weight
Head circumference (cm) at age 9	measure9_head
BMI at age 9	measure9_bmi
Height at age 12	measure12_height
Weight at age 12	measure12_weight
Head circumference (cm) at age 12	measure12_head
BMI at age 12	measure12_bmi
Height at age 16	measure16_height
Weight at age 16	measure16_weight
Head circumference (cm) at age 16	measure16_head
BMI at age 16	measure16_bmi
Feeding difficulties	HP_0011968
Chewing difficulties	HP_0005216
Drooling	HP_0002307
Dysphagia	HP_0002015
Nasal regurgitation	HP_0011469
Oral aversion	HP_0012523
Refusal of food	food_refusal
Rumination	rumination
Vomiting	HP_0002013
Gastrostomy tube feeding in infancy	HP_0011471
Nasogastric tube feeding in infancy	HP_0011470
Food intolerance	HP_0012537
Gluten intolerance	HP_0012538
Lactose intolerance	HP_0004789
Specific food allergy	specific_food_allergy
Esophageal atresia	HP_0002032
Tracheoesophageal fistula	HP_0002575
Gastroesophageal reflux	HP_0002020
Operation or medication needed for GERD	gerd_operation_meds
Abnormality of the liver	HP_0001392
Cystic liver disease	HP_0006706
Decreased liver function	HP_0001410
Hepatomegaly	HP_0002240
Jaundice	HP_0000952
Abnormality of the biliary system	HP_0004297
Abnormal biliary tract morphology	HP_0012440
Aplasia/hypoplasia of the gallbladder	HP_0011466
Cholelithiasis	HP_0001081
Abnormality of the abdomen	HP_0001438
Aganglionic megacolon	HP_0002251
Bowel incontinence	HP_0002607
Constipation	HP_0002019
Diarrhea	HP_0002014
Ileus	HP_0002595
Intestinal malrotation	HP_0002566
Abnormality of the anus	HP_0004378
Anal atresia	HP_0002023
Anal fissure	HP_0012390
Anal fistula	HP_0010447
Anal stenosis	HP_0002025
Ectopic anus	HP_0004397
Abnormality of the nose	HP_0000366
Abnormality of the choanae	HP_0000415
Nasal polyposis	HP_0100582
Abnormality of the respiratory system	HP_0002086
Abnormal pattern of respiration	HP_0002793
Asthma	HP_0002099
Bronchomalacia	HP_0002780
Laryngomalacia	HP_0001601
Pneumothorax	HP_0002107
Pneumothorax age (years)	pneumothorax_age
Pulmonary edema	HP_0100598
Pulmonary edema age (years)	pulmonary_edema_age
Respiratory insufficiency	HP_0002093
Respiratory insufficiency age (years)	respiratory_insufficiency_age
Sleep apnea	HP_0010535
Tracheomalacia	HP_0002779
Upper airway obstruction	HP_0002781
Abnormality of the diaphragm	HP_0000775
Congenital diaphragmatic hernia	HP_0000776
Diaphragmatic weakness	HP_0009113
Hiatus hernia	HP_0002036
Abnormal heart morphology	HP_0001627
Abnormality of the cardiac septa	HP_0001671
Abnormal atrial septum morphology	HP_0011994
Abnormal ventricular septum morphology	HP_0010438
Patent foramen ovale	HP_0001655
Atrioventricular canal defect	HP_0006695
Patent ductus arteriosus	HP_0001643
Abnormality of the heart valves	HP_0001654
Abnormal aortic valve morphology	HP_0001646
Bicuspid aortic valve	HP_0001647
Aortic valve stenosis	HP_0001650
Abnormal pulmonary valve morphology	HP_0001641
Pulmonic stenosis	HP_0001642
Pulmonary valve atresia	HP_0010882
Abnormal mitral valve morphology	HP_0001633
Abnormal tricuspid valve morphology	HP_0001702
Ebstein anomaly of the tricuspid valve	HP_0010316
Anomalous pulmonary venous return	HP_0010772
Coarctation of aorta	HP_0001680
Hypoplastic left heart	HP_0004383
Tetralogy of Fallot	HP_0001636
Transposition of the great arteries	HP_0001669
Cardiomyopathy	HP_0001638
Cardiomyopathy since age (months)	cardiomyopathy_age
Dilated cardiomyopathy	HP_0001644
Hypertrophic cardiomyopathy	HP_0001639
Noncompaction cardiomyopathy	HP_0012817
Medication needed for cardiomyopathy	cardiomyopathy_meds
Arrhythmia	HP_0011675
Bradycardia	HP_0001662
Heart block	HP_0012722
Prolonged QT interval	HP_0001657
Sick sinus syndrome	HP_0011704
Tachycardia	HP_0001649
Wolff-Parkinson-White syndrome	HP_0001716
Brugada syndrome	ORPHA_130
Arrhythmia since age (months)	arrhythmia_age
Medication needed for arrhythmia	arrhythmia_meds
Pacemaker given for arrhythmia	arrhythmia_pacemaker
Abnormal systemic blood pressure	HP_0030972
Hypertension	HP_0000822
Hypotension	HP_0002615
Primary pulmonary hypertension	ICD10_I27_0
Medication needed for high blood pressure	blood_pressure_meds
High blood pressure since age (months)	blood_pressure_age
Abnormality of the kidney	HP_0000077
Abnormal renal physiology	HP_0012211
Duplicated collecting system	HP_0000081
Ectopic kidney	HP_0000086
Horseshoe kidney	HP_0000085
Hydronephrosis	HP_0000126
Nephrolithiasis	HP_0000787
Renal cyst	HP_0000107
Renal hypoplasia	HP_0000089
Urethral valve	HP_0010481
Vesicoureteral reflux	HP_0000076
Abnormality of the urinary system	HP_0000079
Pollakisuria	HP_0100515
Urethral obstruction	HP_0000796
Urinary retention	HP_0000016
Abnormality of the male genitalia	HP_0010461
Abnormality of the scrotum	HP_0000045
Ambiguous genitalia	HP_0000062
Cryptorchidism	HP_0000028
Operation or medication needed for cryptorchidism	cryptorchidism_operation
Displacement of the urethral meatus	HP_0100627
Micropenis	HP_0000054
Abnormality of the female genitalia	HP_0010460
Abnormality of the clitoris	HP_0000056
Abnormality of the labia	HP_0000058
Hypoplastic female external genitalia	HP_0012815
Abnormality of blood and blood-forming tissues	HP_0001871
Anemia	HP_0001903
Leukemia	HP_0001909
Leukemia since age (years)	leukemia_age
Leukopenia	HP_0001882
Thrombocytopenia	HP_0001873
Abnormality of coagulation	HP_0001928
Abnormality of the coagulation cascade	HP_0003256
Hypercoagulability	HP_0100724
Prolonged bleeding time	HP_0003010
Venous thrombosis	HP_0004936
Venous thrombosis, first time at age (years)	venous_trombosis_age
Abnormality of the spleen	HP_0001743
Aplasia/Hypoplasia of the spleen	HP_0010451
Splenomegaly	HP_0001744
Supernumerary spleens	HP_0009799
Recurrent infections	HP_0002719
Otitis media	HP_0000388
Recurrent infections due to aspiration	HP_0004891
Recurrent lower respiratory tract infections	HP_0002783
Recurrent upper respiratory tract infections	HP_0002788
Recurrent urinary tract infections	HP_0000010
Recurrent bacterial infections	HP_0002718
Recurrent fungal infections	HP_0002841
Recurrent viral infections	HP_0004429
Recurrent infections started since age (years)	recurrent_infections_start_age
Recurrent infections stopped since age (years)	recurrent_infections_stop_age
Abnormality of the immune system	HP_0002715
Autoimmunity	HP_0002960
Autoimmunity since age (years)	autoimmunity_age
Immunodeficiency	HP_0002721
Immunodeficiency since age (years)	immunodeficiency_age
Growth hormone deficiency	HP_0000824
Growth hormone deficiency diagnosed at age (years)	growth_hormone_deficiency_age
Growth hormone given since age (years)	growth_hormone_start_age
Growth hormone given until age (years)	growth_hormone_stop_age
Growth hormone excess	HP_0000845
Growth hormone excess diagnosed at age (years)	growth_hormone_excess_age
Hyperthyroidism	HP_0000836
Hyperthyroidism diagnosed at age (years)	hyperthyroidism_age
Hypothyroidism	HP_0000821
Hypothyroidism diagnosed at age (years)	hypothyroidism_age
Adrenal insufficiency	HP_0000846
Adrenal insufficiency diagnosed at age (years)	adrenal_insufficiency_age
Decreased circulating aldosterone level	HP_0004319
Decreased circulating cortisol level	HP_0008163
Adrenal overactivity	HP_0002717
Adrenal overactivity diagnosed at age (years)	adrenal_overactivity_age
Hyperaldosteronism	HP_0000859
Increased circulating cortisol level	HP_0003118
Diabetes mellitus	HP_0000819
Type 1 diabetes	HP_0100651
Diabetes type I diagnosed at age (years)	diabetes_I_age
Type 2 diabetes	HP_0005978
Diabetes type II diagnosed at age (years)	diabetes_II_age
Diabetes insipidus	HP_0000873
Diabetes insipidus since age (years)	diabetes_insipidus_age
Puberty and gonadal disorders	HP_0008373
Precocious puberty	HP_0000826
Hormone replacement therapy given	hormone_replacement_puberty
Hormone replacement therapy since age (years)	puberty_hormone_age
Abnormality of metabolism/homeostasis	HP_0001939
Abnormality of amino acid metabolism	HP_0004337
Abnormality of carbohydrate metabolism/homeostasis	HP_0011013
Abnormality of fatty-acid metabolism	HP_0004359
Abnormality of lipid metabolism	HP_0003119
Abnormality of mitochondrial metabolism	HP_0003287
Drugs, medicaments and biological substances causing adverse effects in therapeutic use	ICD10_Y40_Y59
Other and unspecified drugs and medicaments	ICD10_Y57
Systemic antibiotics	ICD10_Y40
Other and unspecified antiepileptics	ICD10_Y46_6
Adverse effect on behavioral medication	adverse_effect_behavioural_meds
Adverse effect on pain medication	adverse_effect_pain_meds
Adverse effect life threatening	adverse_effect_life_threatening
Abnormally slow metabolism of medication	slow_metabolism_meds
Slow metabolism of medication found by blood test	slow_metabolism_bloodtest
Slow metabolism of medication found by experience	slow_metabolism_exp
Abnormality of vision	HP_0000504
Mild reduced visual acuity	HP_0032037
Severe visual impairment	HP_0001141
Blindness	HP_0000618
Cerebral visual impairment	HP_0100704
Amblyopia	HP_0000646
Night blindness	HP_0000662
Night blindness since age (years)	night_blindness_age
Abnormality of refraction	HP_0000539
Left eye diopters	left_eye_diopters
Right eye diopters	right_eye_diopters
Hypermetropia	HP_0000540
Mild hypermetropia	HP_0031728
Moderate hypermetropia	HP_0031729
High hypermetropia	HP_0008499
Myopia	HP_0000545
Mild myopia	HP_0025573
Moderate myopia	HP_0031624
High myopia	HP_0011003
Abnormality of the eye movement	HP_0000496
Nystagmus	HP_0000639
Oculomotor apraxia	HP_0000657
Strabismus	HP_0000486
Abnormal eye morphology	HP_0012372
Glaucoma	HP_0000501
Glaucoma since age (years)	glaucoma_age
Cataract	HP_0000518
Cataract since age (years)	cataract_age
Anophthalmia	HP_0000528
Microphthalmos	HP_0000568
Aplasia/hypoplasia of the optic nerve	HP_0008058
Coloboma	HP_0000589
Coloboma since age (years)	coloboma_age
Iris coloboma	HP_0000612
Retinal coloboma	HP_0000480
Abnormality of retinal pigmentation	HP_0007703
Abnormal pigmentation of the retina since age (years)	abn_pigmentation_retina_age
Retinal detachment	HP_0000541
Detachment of the retina since age (years)	detachment_retina_age
Abnormal ear morphology	HP_0031703
Abnormality of the cochlear nerve	HP_0011396
Abnormality of the Eustachian tube	HP_0040115
Abnormality of the tympanic membrane	HP_0040090
Abnormality of the middle ear ossicles	HP_0004452
Morphological abnormality of the nerves of the inner ear	HP_0011391
Passed hearing screening newborns	hearing_screening_newborns
Hearing impairment	HP_0000365
Mild hearing impairment	HP_0012712
Moderate hearing impairment	HP_0012713
Profound hearing impairment	HP_0012715
Severe hearing impairment	HP_0012714
Progressive hearing impairment	HP_0001730
Progressive hearing loss first noticed at age (years)	progressive_hearing_loss_age
Ear tubes placed	ear_tubes
Balance problems	HP_0002172
Balance disorder, with unknown cause	balance_disorder_unknown
Vestibular dysfunction	HP_0001751
Cerebellum dysfunction	cerebellum_dysfunction
MRI/CT of balance organ performed	balance_scan_done
MRI/CT balance scan outcome normal	balance_scan_normal
MRI/CT balance scan outcome abnormal	balance_scan_abnormal
Anosmia	HP_0000458
Abnormal pain sensation	HP_0010832
Allodynia	HP_0012533
Impaired pain sensation	HP_0007328
Over-reactivity of mouth region	over_reactivity_mouth
Over-reactivity of the palms of the hands and/or soles of the foot	over_reactivity_palms_soles
Continuous abnormality of pain sensation	abn_of_pain_sensation_continuous
Sensory impairment	HP_0003474
Type of brain imaging	brain_img_type
Brain imaging at age (years)	brain_img_age
Brain imaging abnormality	HP_0410263
Abnormal cortical gyration	HP_0002536
Abnormality of the cerebellum	HP_0001317
Abnormality of the cerebral vasculature	HP_0100659
Aplasia/Hypoplasia of the cerebrum	HP_0007364
Aqueductal stenosis	HP_0002410
Corpus callosum abnormality	HP_0001273
Cortical dysplasia	HP_0002539
Delayed myelination	HP_0012448
Holoprosencephaly	HP_0001360
Intracranial cystic lesion	HP_0010576
Intracranial hemorrhage	HP_0002170
Brain hemorrhage at age (years)	brain_hemorrhage_age
Ventriculomegaly	HP_0002119
Facial palsy	HP_0010628
Muscular hypotonia	HP_0001252
Neonatal hypotonia	HP_0001319
Hypertonia	HP_0001276
Hypertonia since age (years)	hypertonia_age
Spasticity	HP_0001257
Hyperreflexia	HP_0001347
Reduced tendon reflexes	HP_0001315
Myopathy	HP_0003198
Ataxia	HP_0001251
Torticollis	HP_0000473
Seizures	HP_0001250
Absence seizures	HP_0002121
Febrile seizures	HP_0002373
Focal-onset seizures	HP_0007359
Generalized-onset seizures	HP_0002197
Infantile spasms	HP_0012469
Total number of seizures	seizures_count
Seizures started since age (months)	seizures_start_age
Seizures until age (months)	seizures_stop_age
Epilepsy	ICD10_G40
Epilepsy medication given since age (months)	epilepsy_meds_start_age
Epilepsy medication given until age (months)	epilepsy_meds_stop_age
Status epilepticus	HP_0002133
Abnormality of the spinal cord	HP_0002143
Migraine	HP_0002076
Neurodevelopmental delay	HP_0012758
Delayed fine motor development	HP_0010862
Delayed gross motor development	HP_0002194
Delayed speech and language development	HP_0000750
Global developmental delay	HP_0001263
Can reach objects	reach_obj
Reach objects since age (weeks)	reach_obj_age
Can roll over	roll_over
Roll over since age (weeks)	roll_over_age
Can sit up	sit_up
Sit up since age (months)	sit_up_age
Can sit up unaided	sit_up_unaided
Sit up unaided since age (months)	sit_up_unaided_age
Can crawl/bottom shuffle	crawl
Crawl/bottom shuffle since age (months)	crawl_age
Can pull up a standing position	pull_up
Pull up a standing position since age (months)	pull_up_age
Can walk supported	walk_supported
Walk supported since age (months)	wall_supported_age
Can walk unsupported	walk_unsupported
Walk unsupported since age (months)	walk_unsupported_age
Walk unsupported DQ	walk_unsupported_dq
Can pick up something between thumb and index finger	pick_up
Pick up something between thumb and index finger since age (months)	pick_up_age
Can hold pencil between thumb and index finger	hold_pencil
Hold pencil between thumb and index finger since age (months)	hold_pencil_age
Can color within the lines	color_lines
Color within the lines since age (months)	color_lines_age
Can build tower of 6 blocks	build_tower
Build tower of 6 blocks since age (months)	build_tower_age
Can string beads	string_beads
String beads since age (months)	string_beads_age
Can smile	smile
Smile since age (weeks)	smile_age
Can make sounds	make_sounds
Make sounds since age (weeks)	make_sounds_age
Can babble/copy sounds	babble
Babble/copy sounds since age (months)	babble_age
Speak first words	one_word
Speak first words since age (months)	one_word_age
Can speak 2-word sentences	two_words
Speak 2-word sentences since age (months)	two_words_age
Speak two word sentences DQ	two_words_dq
Total DQ (walk + speak)	total_dq
Using communication aids	communication_aids
Communication using sign language	communication_sign_language
Communication using tablet	communication_tablet
Communication using pictograms	communication_pictrograms
Communication using speech device	communication_speech_device
Receptive language delay	HP_0010863
Language understanding level age (years)	language_understanding_age
Expressive language delay	HP_0002474
Active speech level age (years)	language_skills_age
Absent speech	HP_0001344
Total IQ test 1	iq_test1_result
Category developmental delay	category_developmental_delay
Verbal IQ test 1	iq_test1_verbal
Performal IQ test 1	iq_test1_performal
Total IQ test 2	iq_test2_result
Verbal IQ test 2	iq_test2_verbal
Performal IQ test 2	iq_test2_performal
Total IQ test 3	iq_test3_result
Verbal IQ test 3	iq_test3_verbal
Performal IQ test 3	iq_test3_performal
Fully toilet trained during day	toilet_training_day
Toilet trained during day age (years)	toilet_training_day_age
Fully toilet trained during night	toilet_training_night
Toilet trained during night age (years)	toilet_training_night_age
Operates telephone on own initiative	telephone_fully_operates
Dials well-known numbers	telephone_dials_few_numbers
Answers telephone, does not dial	telephone_answers
Doesn't use telephone	telephone_no_use
Takes care of all shopping independently	shopping_all_independently
Shops independently for small purchases	shopping_small_independently
Needs to be accompanied during shopping	shopping_accompanied
Completely unable to shop	shopping_no
Serves meals independently	meals_independently
Prepares meals if supplied with ingredients	meals_ingredients
Heats and serves prepared meals	meals_heats
Needs to have meals prepared and served	meals_prepared
Maintains home alone	home_independently
Performs daily tasks	home_daily_tasks
Performs daily tasks, but no acceptable level of cleanliness	home_daily_tasks_not_clean
Needs help with all home maintenance tasks	home_needs_help
No participation in any housekeeping tasks	home_no
Does complete personal laundry	laundry_complete
Launders small items	laundry_small
All laundry must be done	laundry_no
Travels independently on public transportation of drives own car	travel_complete
Arranges travel via taxi (no other public transportation)	travel_taxi
Travels via public transportation when accompanied by another	travel_public_accompanied
Travel limited to taxi or automobile with assistance of another	travel_taxi_accompanied
Does not travel at all	travel_no
Responsible for taking medication	meds_complete
Takes responsibility if medication is prepared	meds_prepared
Is not capable of dispensing own medication	meds_no
Manages financial matters independently	financial_independently
Manages day-to-day purchases, needs help with banking and major purchases	financial_help_banking
Incapable of handling money	financial_no
Social behaviour	behaviour_social
Quiet behavior	behaviour_quiet
Withdrawn behavior	behaviour_withdrawn
Helpful behavior	behaviour_helpful
Aggressive towards others	behaviour_aggressive_others
Aggressive towards self (outbursts, tantrums)	behaviour_aggressive_self
Aggressive behaviour (towards self + towards others)	HP_0000718
Easily upset	behaviour_easily_upset
Hyperactivity	HP_0000752
Shyness	HP_0100962
Self-injurious behavior	HP_0100716
Impaired social interactions	HP_0000735
Behavioral diagnosis	behavioural_diagnosis
Attention deficit hyperactivity disorder (ADHD)	HP_0007018
Short attention span (ADD)	HP_0000736
Obsessive-compulsive disorder	HP_0000722
Tourette/tic disorder	HP_0100033
Autistic behaviour	HP_0000729
Classical autism	HP_0000717
Autistic disorder	autistic_disorder
Asperger syndrome	ICD10_F84_5
Other pervasive developmental disorders	ICD10_F84_8
Mood [affective] disorders	ICD10_F30_F39
Anxiety	HP_0000739
Bipolar affective disorder	HP_0007302
Depressivity	HP_0000716
Post-traumatic stress disorder	ICD10_F43_1
Intervention needed for behavioral problems in form of therapy	behaviour_intervention_therapy
Intervention needed for behavioral problems in form of medication	behaviour_intervention_medication
Sleep disturbance	HP_0002360
Excessive daytime sleepiness	HP_0002189
Hypersomnia	HP_0100786
Insomnia	HP_0100785
Parasomnia	HP_0025234
Sleeping problem medication	sleep_problem_meds
*In bold, the features that were used to calculate PPV and determine Del2Phen's genotypic similarity parameters.
