## Supplementary material for "Developing Del2Phen: a novel phenotype description tool for chromosome deletions": Table S2

### Sheet: Table S2 chromosome 6 HI genes
Table S2. Genes on chromosome 6 that fulfil our definition of HI and are considered HI-genes by Del2Phen
Gene symbol*	Ensembl ID	Locus in GRCh37/hg19	HI score#	pLI score#	pHaplo score#
FOXC1	ENSG00000054598	6:1610681-1614127	9.01	0.95337	0.996
GMDS	ENSG00000112699	6:1624041-2245926	3.84	0.99132	0.977
TUBB2A	ENSG00000137267	6:3153903-3157760	20.26	0.93478	0.933
TUBB2B	ENSG00000137285	6:3224495-3231964	24.97	0.9884	0.981
PRPF4B	ENSG00000112739	6:4021501-4065217	3.38	1.0	0.996
CDYL	ENSG00000153046	6:4706393-4955785	42.52	0.99504	0.995
NRN1	ENSG00000124785	6:5998232-6007200	7.67	0.8602	0.976
RREB1	ENSG00000124782	6:7107830-7252213	46.42	1.0	0.991
DSP	ENSG00000096696	6:7541808-7586950	12.87	0.99978	0.997
BMP6	ENSG00000153162	6:7727030-7881655	3.68	0.75947	0.988
TFAP2A	ENSG00000137203	6:10393419-10419892	1.19	0.98964	0.999
HIVEP1	ENSG00000095951	6:12008995-12165232	64.58	1.0	0.994
EDN1	ENSG00000078401	6:12290596-12297427	2.76	0.45504	0.93
RANBP9	ENSG00000010017	6:13621730-13711796	15.22	0.99999	0.989
JARID2	ENSG00000008083	6:15246527-15522252	12.14	0.99999	0.997
ATXN1	ENSG00000124788	6:16299343-16761722	5.05	0.97498	0.99
NUP153	ENSG00000124789	6:17615269-17706656	24.4	1.0	0.994
KIF13A	ENSG00000137177	6:17759414-17987854	42.3	0.99999	0.99
E2F3	ENSG00000112242	6:20402398-20493941	4.05	0.9458	0.978
SOX4	ENSG00000124766	6:21593972-21598847	24.67	0.92656	0.928
C6orf62	ENSG00000112308	6:24705089-24721064	7.07	0.98336	0.968
TRIM27	ENSG00000204713	6:28870779-28891766	31.15	0.99685	0.932
GABBR1	ENSG00000204681	6:29523406-29601753	17.54	0.99991	0.89
TRIM39	ENSG00000204599	6:30294256-30311506	43.92	0.99474	0.966
PPP1R10	ENSG00000204569	6:30568177-30586389	42.15	1.0	0.974
TUBB	ENSG00000196230	6:30687978-30693203	11.1	0.97889	0.892
POU5F1	ENSG00000204531	6:31132119-31148508	3.84	0.95371	0.438
BAG6	ENSG00000204463	6:31606805-31620482	36.26	1.0	0.889
CSNK2B	ENSG00000204435	6:31633013-31638120	5.87	0.91728	0.732
BRD2	ENSG00000204256	6:32936437-32949282	1.63	0.99957	0.667
RPS18	ENSG00000231500	6:33239787-33244287	29.4	0.9759	0.887
PHF1	ENSG00000112511	6:33378176-33384230	21.0	0.99956	0.895
SYNGAP1	ENSG00000197283	6:33387847-33421466	19.65	1.0	0.973
SCUBE3	ENSG00000146197	6:35182190-35220856	21.38	0.99939	0.977
PPARD	ENSG00000112033	6:35310335-35395968	6.23	0.99497	0.622
TEAD3	ENSG00000007866	6:35441374-35464853	31.71	0.99362	0.963
BRPF3	ENSG00000096070	6:36164521-36200567	26.34	0.99998	0.899
SRSF3	ENSG00000112081	6:36562145-36573377	6.04	0.96323	0.891
RNF8	ENSG00000112130	6:37321748-37362514	45.15	0.99943	0.89
MDGA1	ENSG00000112139	6:37600284-37667082	27.53	0.97574	0.935
ZFAND3	ENSG00000156639	6:37787275-38122400	9.83	0.92174	0.903
DAAM2	ENSG00000146122	6:39760142-39872648	29.17	1.0	0.949
NFYA	ENSG00000001167	6:41040684-41067715	8.82	0.14619	0.862
FOXP4	ENSG00000137166	6:41514164-41570122	38.76	0.98242	0.941
CCND3	ENSG00000112576	6:41902671-42018095	5.5	0.98347	0.736
TRERF1	ENSG00000124496	6:42192669-42419789	14.35	1.0	0.956
UBR2	ENSG00000024048	6:42531800-42661242	23.87	1.0	0.97
PPP2R5D	ENSG00000112640	6:42952237-42980080	19.74	0.99993	0.863
PTK7	ENSG00000112655	6:43044006-43129457	29.42	0.99721	0.966
SRF	ENSG00000112658	6:43139037-43149243	1.12	0.97545	0.894
CUL9	ENSG00000112659	6:43149913-43192325	48.15	0.99191
XPO5	ENSG00000124571	6:43490072-43543812	16.61	0.99971	0.967
HSP90AB1	ENSG00000096384	6:44214824-44221620	21.03	0.99923	0.925
CDC5L	ENSG00000096401	6:44355262-44418163	3.44	1.0	0.965
RUNX2	ENSG00000124813	6:45295894-45632086	0.21	0.94884	0.993
TFAP2D	ENSG00000008197	6:50681541-50740701	7.15	0.99199	0.89
TFAP2B	ENSG00000008196	6:50786436-50815326	2.98	0.99023	0.997
DST	ENSG00000151914	6:56322785-56819426	5.62	1.0	0.997
PHF3	ENSG00000118482	6:64345725-64489229	36.85	0.99256	0.983
ADGRB3	ENSG00000135298	6:69345259-70099403	3.02	1.0
RIMS1	ENSG00000079841	6:72596406-73112845	9.51	0.9902	0.848
COL12A1	ENSG00000111799	6:75794042-75915767	16.13	0.97361	0.995
SENP6	ENSG00000112701	6:76311225-76427997	19.19	0.99998	0.931
PHIP	ENSG00000146247	6:79645584-79787953	12.52	1.0	0.995
TBX18	ENSG00000112837	6:85397069-85474237	4.19	0.99905	0.881
SYNCRIP	ENSG00000135316	6:86318053-86353510	2.48	0.99939	0.992
ZNF292	ENSG00000188994	6:87862551-87973914	26.56	1.0	0.96
BACH2	ENSG00000112182	6:90636248-91006627	7.84	0.99803	0.963
MAP3K7	ENSG00000135341	6:91223292-91296764	2.75	0.99971	0.923
EPHA7	ENSG00000135333	6:93949738-94129265	2.77	1.0	0.901
PNISR	ENSG00000132424	6:99845927-99873207	9.32	0.99998	0.934
CCNC	ENSG00000112237	6:99990256-100016849	2.45	0.99914	0.765
SIM1	ENSG00000112246	6:100832891-100912805	2.5	0.99828	0.925
GRIK2	ENSG00000164418	6:101846664-102517958	2.34	0.99841	0.636
PRDM1	ENSG00000057657	6:106534195-106557814	12.37	0.9565	0.979
ATG5	ENSG00000057663	6:106632351-106773666	3.53	0.97758	0.788
BEND3	ENSG00000178409	6:107386386-107436473	34.49	0.93555	0.969
SOBP	ENSG00000112320	6:107811162-107981357	8.51	0.99972	0.963
NR2E1	ENSG00000112333	6:108487262-108510013	7.95	0.99864	0.97
FOXO3	ENSG00000118689	6:108881038-109005977	5.02	0.98806	0.983
CDC40	ENSG00000168438	6:110501344-110575478	5.25	0.97944	0.904
AMD1	ENSG00000123505	6:111195973-111216916	5.77	0.98227	0.822
REV3L	ENSG00000009413	6:111620234-111804918	0.03	1.0	0.988
FYN	ENSG00000010810	6:111981535-112194655	0.92	0.99406	0.924
HDAC2	ENSG00000196591	6:114254192-114332472	0.56	0.99997	0.974
ASF1A	ENSG00000111875	6:119215384-119230332	1.71	0.80542	0.975
HSF2	ENSG00000025156	6:122720691-122754264	25.98	0.97536	0.945
HEY2	ENSG00000135547	6:126068810-126082415	9.61	0.89343	0.966
PTPRK	ENSG00000152894	6:128289924-128841870	4.65	0.90291	0.97
L3MBTL3	ENSG00000198945	6:130334844-130462594	25.7	0.99744	0.982
EPB41L2	ENSG00000079819	6:131160487-131384462	29.86	0.99318	0.931
TCF21	ENSG00000118526	6:134210276-134216691	7.41	0.82553	0.987
MYB	ENSG00000118513	6:135502453-135540311	1.04	0.81924	0.973
MAP3K5	ENSG00000197442	6:136878185-137113656	8.95	0.51964	0.96
OLIG3	ENSG00000177468	6:137813336-137815531	8.89	0.83391	0.943
TNFAIP3	ENSG00000118503	6:138188351-138204449	8.85	0.99972	0.979
ARFGEF3	ENSG00000112379	6:138483058-138665800	42.79	1.0
REPS1	ENSG00000135597	6:139224630-139309398	19.58	0.98506	0.974
HIVEP2	ENSG00000010818	6:143072604-143266338	13.96	1.0	0.998
PLAGL1	ENSG00000118495	6:144261437-144385735	60.44	0.9764	0.978
UTRN	ENSG00000152818	6:144606837-145174170	9.55	0.00	0.96
STXBP5	ENSG00000164506	6:147525561-147706866	25.07	0.99956	0.981
UST	ENSG00000111962	6:149068464-149398126	2.87	0.43933	0.919
TAB2	ENSG00000055208	6:149539777-149732749	5.38	0.99998	0.986
LATS1	ENSG00000131023	6:149979289-150039392	9.95	0.99987	0.98
ZBTB2	ENSG00000181472	6:151685252-151712683	48.77	0.9982	0.983
ESR1	ENSG00000091831	6:151977826-152450754	0.07	0.9992	0.983
FBXO5	ENSG00000112029	6:153291664-153304714	28.99	0.96995	0.926
SCAF8	ENSG00000213079	6:155054459-155155192	25.57	1.0	0.998
ARID1B	ENSG00000049618	6:157099063-157531913	14.17	1.0	1.0
TULP4	ENSG00000130338	6:158733692-158932860	37.53	1.0	0.967
EZR	ENSG00000092820	6:159186773-159240444	8.64	0.17989	0.934
WTAP	ENSG00000146457	6:160146617-160177351	6.77	0.99966	0.991
TCP1	ENSG00000120438	6:160199530-160210781	5.11	0.99527	0.993
IGF2R	ENSG00000197081	6:160390131-160534539	53.96	1.0	0.982
MAP3K4	ENSG00000085511	6:161412759-161538417	59.19	1.0	0.995
QKI	ENSG00000112531	6:163835032-163999628	4.1	0.75121	0.989
PDE10A	ENSG00000112541	6:165740776-166400091	52.15	0.99986	0.998
DLL1	ENSG00000198719	6:170591294-170599561	4.66	0.99999	0.999
PSMB1	ENSG00000008018	6:170844205-170862429	33.38	0.96996	0.998
TBP	ENSG00000112592	6:170863390-170881958	6.48	0.015031	0.992
The HI, pLI and pHaplo values in bold indicate a higher likelikhood of that gene to exhibit HI.
The HI-genes in bold are also considered dominating-effect genes.
